# Berry Supplement-Modified Human Microbiome Improves Immunotherapy Response in Mouse Models

**DOI:** 10.1101/2025.01.16.25320666

**Authors:** Shiva Jahanbahkshi, Amna Bibi, Rebecca Hoyd, Caroline Dravillas, Nyelia Williams, Shiqi Zhang, Aaditya Pallerla, Shankar Suman, Joseph Amann, Mounika Goruganthu, Tamio Okimoto, Yangyang Liu, Marisa A. Bittoni, Ni Shi, Alvin Anand, Bailey Conrad, Lane Nevers, Kristen Heitman, Maxine Webb, Elizabeth M Grainger, Madison Grogan, Christian Quiles, Tong Chen, Carolyn J. Presley, Lang Li, Patrick Bradley, Yael Vodovotz, David P. Carbone, Steven K. Clinton, Jiangjiang Zhu, Daniel Spakowicz

**Affiliations:** Department of Food Science and Technology, College of Food, Agriculture, and Environmental Sciences, The Ohio State University; Columbus, OH, USA; Division of Medical Oncology, Department of Internal Medicine, The Ohio State University Comprehensive Cancer Center; Columbus, OH, USA; Department of Human Sciences and Comprehensive Cancer Center, The Ohio State University College of Medicine; Columbus, OH, USA; Pelotonia Institute for Immuno-Oncology, The Ohio State University Comprehensive Cancer Center; Columbus, OH, USA; The Ohio State University College of Medicine, Columbus, OH, USA; Department of Microbiology, The Ohio State University; Columbus, OH, USA; Department of Biomedical Informatics, The Ohio State University College of Medicine; Columbus, OH, USA

## Abstract

Cancer outcomes have improved with immune checkpoint inhibitor (ICI) treatment; however, less than half of tumors respond. Emerging data show that some responses to ICI depend on the host’s microbiome. Here, we explore a dietary intervention to modify the microbiome and determine the response to ICIs. Following pre-clinical studies showing the benefit of black raspberries, we conducted a human intervention trial called the BEWELL Study (NCT04267874). The intervention increased the abundance of pro-ICI-response microbes (PIRMs). In mouse models, participants’ post-dietary intervention stool led to smaller tumor volumes following treatment with ICIs than pre-dietary intervention samples. One PIRM, *Blautia obeum*, was sufficient to improve ICI response. These results suggest that black raspberry nectar can modify the human gut microbiome to promote an improved response to ICIs.
