## Supplemental Table S4 for "Berry Supplement-Modified Human Microbiome Improves Immunotherapy Response in Mouse Models"

effect	group	term	estimate	std.error	statistic	df	p.value	abs.estimate	plus.minus	log.estimate	log.std.error	sig.flag	conf.low	conf.high	log.conf.low	log.conf.high	ci95.low	ci95.high	sample ID	experiment	trial	hypothesis	Combined ID	term.adj
fixed	NA	days2:treatmentAnti-PD1	-1.796529215343224	0.22698978323688376	-7.914581835907513	175.8920714317182	2.6732288396693214e-13	1.796529215343224	n	-0.25443428413971153	0.6439936898716302	S	-2.0235189985801076	-1.5695394321063403	-0.8984279740113417	0.38955940573191866	-2.241429190487516	-1.3516292401989318	HONC60-55	mimic1,6,7	BEWELL	Random Sample	Random (55)	Anti-PD1
fixed	NA	days2:gavagePost-BRB	0.11776071807745155	0.23472395529448534	0.5016987632545158	176.86627999887457	0.6165033708505796	0.11776071807745155	p	-0.928999554771828	0.6294425852147651	NS	-0.11696323721703379	0.3524846733719369	-1.5584421399865933	-0.2995569695570629	-0.3422982342997397	0.5778196704546428	HONC60-55	mimic1,6,7	BEWELL	Random Sample	Random (55)	Gavage
fixed	NA	days2:treatmentAnti-PD1:gavagePost-BRB	-0.18180234333669026	0.3031457255637183	-0.5997193033107014	176.58225745319393	0.5494620823542022	0.18180234333669026	n	0.7404005232502725	0.5183485510548698	NS	-0.4849480689004086	0.12134338222702806	0.22205197219540274	1.2587490743051424	-0.7759679654415781	0.4123632787681976	HONC60-55	mimic1,6,7	BEWELL	Random Sample	Random (55)	Anti-PD1:Gavage
fixed	NA	days2:treatmentPD1	0.5181724404642954	0.43844092674414553	1.1818523519513442	59.72303973613929	0.24194875808058477	0.5181724404642954	p	-0.2855256891359239	0.3580889129417071	NS	0.07973151372014992	0.9566133672084409	-0.643614602077631	0.07256322380578317	-0.34117177595422976	1.3775166568828205	HONC60-102	mimic5	BEWELL	Random Sample	Random (102)	Anti-PD1
fixed	NA	days2:gavagePost-BRB	2.1937864578501016	0.47347910477784994	4.633333204597058	61.360463701305484	1.9243809306321027e-5	2.1937864578501016	p	0.341194351273856	0.32469918219378785	S	1.7203073530722517	2.667265562627952	0.01649516908006815	0.6658935334676439	1.2657674124855158	3.1218055032146874	HONC60-102	mimic5	BEWELL	Random Sample	Random (102)	Gavage
fixed	NA	days2:treatmentPD1:gavagePost-BRB	-1.8710096403887329	0.6330850275545957	-2.955384441195589	59.81488876944038	0.004462087181623904	1.8710096403887329	n	-0.2720760252107763	0.19853795741094157	S	-2.5040946679433285	-1.2379246128341372	-0.47061398262171783	-0.07353806779983471	-3.11185629439574	-0.6301629863817253	HONC60-102	mimic5	BEWELL	Random Sample	Random (102)	Anti-PD1:Gavage
fixed	NA	days2:treatmentAnti-PD1	-1.9849556818933496	0.2630035968200566	-7.5472567899952665	72.00000015856027	1.0703603414094851e-10	1.9849556818933496	n	-0.29775081471423204	0.5800383120865864	S	-2.247959278713406	-1.721952085073293	-0.8777891268008184	0.28228749737235437	-2.5004427316606606	-1.4694686321260386	HONC60-68	mimic10	BEWELL	Roseburia	Roseburia (68)	Anti-PD1
fixed	NA	days2:gavagePost-BRB	-1.1535065950453898	0.29404696040829714	-3.922865223444905	72.0000001491748	1.9783014366775233e-4	1.1535065950453898	n	-0.06202008189450527	0.531583305582558	S	-1.447553555453687	-0.8594596346370926	-0.5936033874770632	0.4695632236880527	-1.7298386374456522	-0.5771745526451274	HONC60-68	mimic10	BEWELL	Roseburia	Roseburia (68)	Gavage
fixed	NA	days2:treatmentAnti-PD1:gavagePost-BRB	0.8833935202292824	0.394505395230085	2.2392431913740145	72.00000015108434	0.028230093516992055	0.8833935202292824	p	-0.053845790654928505	0.40394705303090495	S	0.4888881249991974	1.2778989154593674	-0.45779284368583345	0.35010126237597644	0.11016294557831585	1.6566240948802489	HONC60-68	mimic10	BEWELL	Roseburia	Roseburia (68)	Anti-PD1:Gavage
fixed	NA	days2:treatmentAnti-PD1	-2.9225575471705	0.24216592067258547	-12.068409704608571	78.15957445593288	1.546434637953413e-19	2.9225575471705	n	-0.46576307147546425	0.6158869739312326	S	-3.1647234678430856	-2.680391626497914	-1.0816500454066968	0.15012390245576834	-3.3972027516887673	-2.4479123426522325	HONC60-79	mimic11	BEWELL	Lachnospira	Lachnospira (79)	Anti-PD1
fixed	NA	days2:gavagePost-BRB	-1.3522495254169786	0.24216592067258544	-5.583979453679012	78.1595744586857	3.281385075207973e-7	1.3522495254169786	n	-0.13105683769493132	0.6158869739312327	S	-1.594415446089564	-1.1100836047443932	-0.746943811626164	0.4848301362363014	-1.826894729935246	-0.8776043208987112	HONC60-79	mimic11	BEWELL	Lachnospira	Lachnospira (79)	Gavage
fixed	NA	days2:treatmentAnti-PD1:gavagePost-BRB	1.8186429091965677	0.3275434325632078	5.552371772392703	77.28584591988091	3.8246719353002837e-7	1.8186429091965677	p	0.25974743364857705	0.48473110400231484	S	1.4910994766333598	2.1461863417597753	-0.22498367035373779	0.7444785376508919	1.1766577813726804	2.460628037020455	HONC60-79	mimic11	BEWELL	Lachnospira	Lachnospira (79)	Anti-PD1:Gavage
fixed	NA	days2:treatmentAnti-PD1	-0.5468181415543744	0.06952182088336849	-7.865417427310051	910.6591131330572	1.038718463864404e-14	0.5468181415543744	n	0.262157085460724	1.1578788615702802	S	-0.6163399624377428	-0.47729632067100586	-0.8957217761095562	1.4200359470310042	-0.6830809104857766	-0.41055537262297215	HONC60-85	mimic12	BEWELL	Blautia	Blautia (85)	Anti-PD1
fixed	NA	days2:gavagePost-BRB	-0.05282978584509334	0.0940445433471193	-0.5617528031381693	949.9712365142028	0.5744169563781925	0.05282978584509334	n	1.2771211497992	1.0266663980188073	NS	-0.14687432919221263	0.04121475750202596	0.2504547517803928	2.3037875478180077	-0.23715709080544717	0.13149751911526047	HONC60-85	mimic12	BEWELL	Blautia	Blautia (85)	Gavage
fixed	NA	days2:treatmentAnti-PD1:gavagePost-BRB	0.44369086431676086	0.1300840647747676	3.4108010468844414	949.8355427260159	6.750129598578871e-4	0.44369086431676086	p	-0.3529195134012398	0.8857759010114546	S	0.3136067995419932	0.5737749290915285	-1.2386954144126945	0.5328563876102148	0.18872609735821633	0.6986556312753054	HONC60-85	mimic12	BEWELL	Blautia	Blautia (85)	Anti-PD1:Gavage
fixed	NA	days2:treatmentAnti-PD1	-0.6474337391553119	0.19614445920491966	-3.3008005516939583	79.00000021403112	0.0014485690172115185	0.6474337391553119	n	0.1888046723304539	0.7074239555472731	S	-0.8435781983602315	-0.45128927995039225	-0.5186192832168193	0.896228627877727	-1.0318768791969544	-0.26299059911366934	HONC60-84mm13	mimic13	BEWELL	Blautia	Blautia (84)	Anti-PD1
fixed	NA	days2:gavagePost-BRB	-0.6304485960775299	0.2192961720960673	-2.874872780731205	79.0000002076757	0.005191905485645337	0.6304485960775299	n	0.20035031805199244	0.658968949043245	S	-0.8497447681735972	-0.41115242398146257	-0.45861863099125255	0.8593192670952374	-1.0602690933858219	-0.20062809876923798	HONC60-84mm13	mimic13	BEWELL	Blautia	Blautia (84)	Gavage
fixed	NA	days2:treatmentAnti-PD1:gavagePost-BRB	0.7623279658859922	0.28592722651608327	2.6661608101287673	79.00000020968034	0.00930176766312406	0.7623279658859922	p	-0.11785814791042397	0.5437444883541079	S	0.4764007393699089	1.0482551924020753	-0.6616026362645319	0.42588634044368395	0.20191060191446897	1.3227453298575154	HONC60-84mm13	mimic13	BEWELL	Blautia	Blautia (84)	Anti-PD1:Gavage
fixed	NA	days2:treatmentAnti-PD1	-1.7288345250222121	0.49217284337145073	-3.5126572875891755	128.54671340475727	6.128434350631847e-4	1.7288345250222121	n	-0.2377534268720134	0.3078823530454434	S	-2.221007368393663	-1.2366616816507614	-0.5456357799174568	0.07012892617343003	-2.6934932980302557	-0.7641757520141688	DL017(Responder)	mimic2,3,8	Fitness	Response	Responder (DL017)	Anti-PD1
fixed	NA	days2:gavageResponder	-0.9321395442990326	0.43213854112364614	-2.157038670689461	130.8051212999875	0.03283074405476602	0.9321395442990326	n	0.030519067493048398	0.3643769985559553	S	-1.3642780854226788	-0.5000010031753864	-0.3338579310629069	0.3948960660490037	-1.7791310849013788	-0.08514800369668618	DL017(Responder)	mimic2,3,8	Fitness	Response	Responder (DL017)	Gavage
fixed	NA	days2:treatmentAnti-PD1:gavageResponder	1.1413375403527668	0.5351675500728488	2.1326732911915234	128.21981747020004	0.0348575504495954	1.1413375403527668	p	0.057414102116607836	0.2715102279225036	S	0.606169990279918	1.6765050904256156	-0.2140961258058958	0.3289243300391115	0.09240914220998331	2.1902659384955503	DL017(Responder)	mimic2,3,8	Fitness	Response	Responder (DL017)	Anti-PD1:Gavage
fixed	NA	days2:treatmentAnti-PD1	-1.6130749490643101	0.7784887078198246	-2.0720595338906884	51.07444086462443	0.043326894278159486	1.6130749490643101	n	-0.20765454668769046	0.10874768260402597	S	-2.3915636568841347	-0.8345862412444855	-0.3164022292917164	-0.09890686408366449	-3.1389128163911666	-0.08723708173745393	DL081(Non-responder)	mimic2,3,8	Fitness	Response	Non-responder (DL081)	Anti-PD1
fixed	NA	days2:gavageNon-responder	1.1141838232806986	0.8384941725040894	1.3287913736517527	51.40576237292619	0.18978519399592128	1.1141838232806986	p	0.046956848692685765	0.07649995137406947	NS	0.27568965077660923	1.952677995784788	-0.0295431026813837	0.12345680006675523	-0.5292647548273166	2.757632401388714	DL081(Non-responder)	mimic2,3,8	Fitness	Response	Non-responder (DL081)	Gavage
fixed	NA	days2:treatmentAnti-PD1:gavageNon-responder	-0.5966222723839473	1.0395714375786391	-0.5739117590356222	50.41634874697429	0.5685791903509484	0.5966222723839473	n	0.2243005381129123	0.016854338670074184	NS	-1.6361937099625865	0.44294916519469185	0.20744619944283813	0.2411548767829865	-2.6341822900380802	1.4409377452701855	DL081(Non-responder)	mimic2,3,8	Fitness	Response	Non-responder (DL081)	Anti-PD1:Gavage
