## Supplemental Table S1 for "Berry Supplement-Modified Human Microbiome Improves Immunotherapy Response in Mouse Models"

Taxa	baseMean	log2FoldChange	lfcSE	stat	pvalue	padj	TaxLev
Verrucomicrobia	145.07220588965959	4.699102002457051	1.4635841634378668	3.2106810936100576	0.0013242080187463364	0.011917872168717028	Phylum
Cyanobacteria	239.79434440852245	2.4045447066148227	1.3488835226833868	1.7826184886826757	0.07464842809487487	0.33591792642693696	Phylum
Actinobacteria	35.7307251189219	1.9627410656281836	1.4788411106612	1.3272156497939314	0.18443735695713798	0.4999042725960975	Phylum
Deferribacteres	22.429069783821255	2.2078580992734564	1.896897451479493	1.1639311853950927	0.24445190033576872	0.4999042725960975	Phylum
Firmicutes	13100.608069114307	-0.621141181990476	0.6009916533950109	-1.0335271354962088	0.3013572784653472	0.4999042725960975	Phylum
Lentisphaerae	0.7138843162471438	3.1468739111122357	3.252417168242717	0.9675492866779121	0.333269515064065	0.4999042725960975	Phylum
Saccharibacteria	0.7299602888399027	-2.6701544333769833	3.2757491119336266	-0.8151278813293581	0.41499911364518893	0.5335702889723858	Phylum
p_unclassified_Bacteria	101.32524982496486	-0.33239179667411645	0.54509830213714106	-0.6097832177626011	0.5420054199789889	0.6097560974763625	Phylum
Bacteroidetes	343.0807270035947	0.1847946447780428	0.616174667272426	0.2999062678056197	0.764248653260936	0.764248653260936	Phylum
Proteobacteria	254.66190434527206	2.9495651737900386	1.0411781592150893	2.8329111090974295	NA	NA	Phylum
Tenericutes	26.642908512999952	-2.7078162025929737	1.2576893140564365	-2.1530088332065334	NA	NA	Phylum
p_unclassified_Eukaryota	0	NA	NA	NA	NA	NA	Phylum
Verrucomicrobiae	153.77432345480597	4.866379969935054	1.48559163033751	3.2757184885522452	0.0010539355716559843	0.023186582576431653	Class
Coriobacteriia	30.18430327468512	3.4477322033121527	1.2862548746030154	2.6804424779157765	0.007352489983372382	0.0808773898170962	Class
Mollicutes	23.014014873218976	-2.5919912930753637	1.1665942044357456	-2.221844822492539	0.026293794407745544	0.192821158990134	Class
Bacilli	55.42066576520231	1.4230828505260322	0.7197905681324075	1.97707904706005	0.04803269579196053	0.26417982685578295	Class
Melainabacteria	251.11465267153937	2.4002421428590415	1.3844900524763666	1.7336651415919175	0.08297751492719133	0.36510106567964185	Class
Clostridia	12334.986687476734	-0.5644181710879	0.43900772272168986	-1.2856679777492537	0.19855896148943677	0.7199474775803223	Class
Deferribacteres	21.23039773195475	1.9025898956998362	1.9826635440719538	0.9596130928964054	0.3372499770632069	0.7199474775803223	Class
Deltaproteobacteria	3.369268468287122	1.1321168209681671	1.4080023782298687	0.8040588840421257	0.42136296866566275	0.7199474775803223	Class
Lentisphaeria	0.7982158152973583	3.3059642626084598	3.245746212877722	1.018552913808177	0.30841526800131824	0.7199474775803223	Class
Unknown_Class	0.7744727585753729	-2.780289986496248	3.27152076022768	-0.849846352893923	0.39541051496999896	0.7199474775803223	Class
c_unclassified_Cyanobacteria	0.6651798460811319	3.0422787007471275	3.256054670433618	0.9343450920441635	0.350125911309684	0.7199474775803223	Class
c_unclassified_Proteobacteria	4.09213573557368	2.3651976537821353	2.707528515015038	0.8735633403916333	0.38235609782580177	0.7199474775803223	Class
c_unclassified_p_unclassified_Bacteria	103.32905211281043	-0.4197830607977412	0.5266726501818878	-0.7970473892137137	0.42542350947928137	0.7199474775803223	Class
Gammaproteobacteria	0.4140106357429238	-1.8757253858337917	3.3105896527768213	-0.566583473811226	0.5709972055714952	0.8061403710272141	Class
Sphingobacteriia	0.26607193843245275	1.8092788264823711	3.3244808085327686	0.544228988129091	0.5862839062016103	0.8061403710272141	Class
c_unclassified_Firmicutes	19.617785124978	0.722515603797515	1.1119885194701753	0.64975095618952	0.5158531031656084	0.8061403710272141	Class
Cytophagia	2.789124393418423	0.5260213239269256	1.9380486497487956	0.2714180183222475	0.7860695453765695	0.8673252435061779	Class
Epsilonproteobacteria	0.6853523112675507	-0.9169190484339875	3.0260338656828543	-0.30301017408708864	0.7618821080802415	0.8673252435061779	Class
Erysipelotrichia	46.245181661391364	-0.3287122448325349	0.7759829764015467	-0.4236075465944716	0.6718520507191039	0.8673252435061779	Class
c_unclassified_Bacteroidetes	44.667214988528066	0.15691733819178502	0.5848835040048941	0.2682881926354893	0.7884774940965253	0.8673252435061779	Class
Bacteroidia	289.5833523491523	0.10026097666488068	0.5613753266570489	0.17859883023703202	0.8582527130568047	0.888447153724454	Class
Betaproteobacteria	20.858286340275196	-0.14848256177940602	1.0585528950854322	-0.14026938329560046	0.888447153724454	0.888447153724454	Class
Actinobacteria	5.8628286800915825	-3.8061362925090925	2.8018675244385536	-1.3584283551278098	NA	NA	Class
Alphaproteobacteria	245.2055848735497	3.825460992304615	1.1525333907891817	3.3191758459034166	NA	NA	Class
Negativicutes	0	NA	NA	NA	NA	NA	Class
c_unclassified_Actinobacteria	0	NA	NA	NA	NA	NA	Class
c_unclassified_Verrucomicrobia	0	NA	NA	NA	NA	NA	Class
c_unclassified_p_unclassified_Eukaryota	0	NA	NA	NA	NA	NA	Class
Anaeroplasmatales	15.283654345825301	-7.032757617546797	2.169882721708146	-3.2410772928827063	0.0011907889204297332	0.01979166720349623	Order
Verrucomicrobiales	154.2013615759206	4.894404984109763	1.5151956276243335	3.2302132443344447	0.0012369792002185143	0.01979166720349623	Order
Coriobacteriales	30.676323019061513	3.4821785484089602	1.4136912734868503	2.4631817524205366	0.013771008815294075	0.1468907606964701	Order
o_unclassified_Mollicutes	3.0705327999870757	-4.707973296666472	2.237167287957009	-2.10443506929954	0.035340512991605406	0.28272410393284325	Order
Gastranaerophilales	250.37058579075577	2.4798479132561906	1.4343163929257023	1.7289406476055293	0.08381971819007211	0.5156774085055333	Order
Lactobacillales	53.53274281092104	1.6824392069042455	1.0128347395048478	1.661119175006529	0.0966895140947875	0.5156774085055333	Order
o_unclassified_Clostridia	5.055352106316714	2.518361464546166	1.5899761625075817	1.583898880958322	0.11321673209548197	0.5175622038650604	Order
BG.g7	0.6853523112675507	-0.8983999510141694	2.9271524597664937	-0.306919425401517	0.7589047028852974	0.858265522375829	Order
Bacillales	0.17949230806818017	-0.9107113870852805	3.3524751975373794	-0.27165343020412497	0.7858885123486596	0.858265522375829	Order
Clostridiales	12274.838642316407	-0.5090579049711494	0.8805887521905829	-0.5780881299071781	0.563204620612431	0.858265522375829	Order
Cytophagales	2.730399030050743	0.6182580153281266	1.9287693315725365	0.32054533697093646	0.748554967924357	0.858265522375829	Order
Deferribacterales	21.91433067898394	2.0513721923431225	1.820359113447221	1.126905222815311	0.25978255492551194	0.858265522375829	Order
Desulfovibrionales	3.2860410351711953	1.1317786337120115	1.637788498555208	0.6910407752346666	0.48953991705878686	0.858265522375829	Order
Enterobacteriales	0.4140106357429238	-1.8390219199643485	3.3090139341133824	-0.555761310342471	0.5783740375974848	0.858265522375829	Order
Erysipelotrichales	46.4718971372582	-0.27318042851651997	1.0558876118314302	-0.25872112283114135	0.7958504206630517	0.858265522375829	Order
Mollicutes_RF9	4.628268232226647	0.8759891538460016	1.6459660661967035	0.5322036534265435	0.5945849528820353	0.858265522375829	Order
Sphingobacteriales	0.2659488229930369	1.8482668907421949	3.326971867386964	0.5555402823991541	0.5785251651012134	0.858265522375829	Order
Unknown_Order	0.7179692322727207	-2.6431710143805267	3.2738744150619823	-0.8073525979555588	0.4194633685560362	0.858265522375829	Order
Victivallales	0.7978464689791108	3.3418847872981017	3.2467555222936753	1.0292997930861214	0.3033388205089186	0.858265522375829	Order
o_unclassified_Actinobacteria	0.18831979862891024	-0.9107113870852809	3.3524751975373794	-0.2716534302041251	0.7858885123486596	0.858265522375829	Order
o_unclassified_Bacilli	2.487115829199336	-2.0590146388967816	2.0696068902471794	-0.9948819984122044	0.3197936591064945	0.858265522375829	Order
o_unclassified_Bacteroidia	0.26923846210227026	-1.3222982947647446	3.335872042371213	-0.39638759459875	0.6918191162929236	0.858265522375829	Order
o_unclassified_Betaproteobacteria	0.2824796979433654	-1.3725806488725112	3.332985060689739	-0.4118172220635351	0.6804733972965162	0.858265522375829	Order
o_unclassified_Deltaproteobacteria	0.11487507716363526	0.964765321588163	3.3524751975373794	0.2877770198857395	0.7735174290590816	0.858265522375829	Order
o_unclassified_Melainabacteria	0.38847628762429676	2.058879976234434	3.3142159199768253	0.6212268681181251	0.5344503636531414	0.858265522375829	Order
o_unclassified_c_unclassified_Bacteroidetes	44.21498203254887	0.23461801656679582	0.9484598547595559	0.2473673665674272	0.8046239272273397	0.858265522375829	Order
o_unclassified_c_unclassified_Cyanobacteria	0.6648720574825924	3.078544161115775	3.2572511445920656	0.9451356448909402	0.34458962953783834	0.858265522375829	Order
o_unclassified_c_unclassified_Firmicutes	19.756681726785153	0.7694848010199202	1.2942647437271	0.5945343135933931	0.5521547990150681	0.858265522375829	Order
o_unclassified_c_unclassified_Proteobacteria	4.0657745861874215	2.4150399872008412	2.2257584233853063	1.0850413781778006	0.2779033291483627	0.858265522375829	Order
o_unclassified_c_unclassified_p_unclassified_Bacteria	102.710466005686	-0.35533108199315505	0.9198261401029891	-0.38630243966905536	0.6992726938857772	0.858265522375829	Order
Bacteroidales	289.36511281836886	0.17130686032754286	0.929919534892798	0.18421686382498811	0.8538433304581511	0.8813866636987365	Order
Burkholderiales	20.27955529531248	-0.054497598170081776	1.250929166362638	-0.04356569471359116	0.9652505973741199	0.9652505973741199	Order
Bifidobacteriales	0	NA	NA	NA	NA	NA	Order
Corynebacteriales	0	NA	NA	NA	NA	NA	Order
Micrococcales	5.667111893346576	-3.7766504701915466	2.52484340219695	-1.4957959241770629	NA	NA	Order
Rhodospirillales	221.98246647399472	3.742577998959744	1.2753421267807132	2.9345678468309986	NA	NA	Order
Selenomonadales	0	NA	NA	NA	NA	NA	Order
o_unclassified_Alphaproteobacteria	23.002813405383623	7.026429522302222	1.752576027065153	4.009200978327094	NA	NA	Order
o_unclassified_Cytophagia	0	NA	NA	NA	NA	NA	Order
o_unclassified_c_unclassified_Actinobacteria	0	NA	NA	NA	NA	NA	Order
o_unclassified_c_unclassified_Verrucomicrobia	0	NA	NA	NA	NA	NA	Order
o_unclassified_c_unclassified_p_unclassified_Eukaryota	0	NA	NA	NA	NA	NA	Order
Verrucomicrobiaceae	161.60959298148882	5.04154795669523	1.5089672645427796	3.341058533978754	8.345962570210635e-4	0.0433990053650953	Family
Anaeroplasmataceae	9.372678576576375	-6.384703110376833	2.191666611113199	-2.9131725956868473	0.0035777679376528698	0.08090794576838893	Family
Peptostreptococcaceae	55.009096316776585	-3.0486727209302713	1.0776084298759998	-2.829109940501376	0.0046677661020224385	0.08090794576838893	Family
Carnobacteriaceae	4.475580402926185	4.311755015584356	1.6089372886011457	2.6798776099801342	0.00736490829044387	0.09574380777577031	Family
Coriobacteriaceae	31.27730328357802	3.5277349410176733	1.389588851675009	2.5386897259324908	0.011126845401464459	0.11571919217523037	Family
Clostridiaceae_1	45.621151170884744	-4.131668463762349	1.7727644264788702	-2.3306359277350914	0.019772565338820287	0.17136223293644248	Family
Prevotellaceae	4.785399677768194	2.688092543887929	1.3996817162885402	1.9205027204440432	0.05479442985720043	0.35616379407180276	Family
f_unclassified_Lactobacillales	43.4188391544062	1.6775495057617398	0.8502258942941102	1.9730632964954626	0.04848835130893379	0.35616379407180276	Family
f_unclassified_Gastranaerophilales	260.5026844855652	2.647546005759345	1.4212383827201562	1.86284443056774	0.062484156914368524	0.36101957328301815	Family
f_unclassified_o_unclassified_Mollicutes	2.186093840481022	-4.285218050047806	2.373182041483687	-1.805684509296529	0.07096763368438941	0.36903169515882495	Family
Bacteroidaceae	1.4395428959197896	4.372899675284715	2.794422609107624	1.5648669821924912	0.11761410198364793	0.4998721697495992	Family
Desulfovibrionaceae	1.1257472289603385	4.03519852233025	2.539249954557605	1.5891300953211096	0.11203102451651137	0.4998721697495992	Family
f_unclassified_o_unclassified_Clostridia	4.555311742054327	2.3757188598537358	1.548455670111306	1.534250483052553	0.1249680424373998	0.4998721697495992	Family
DB27	1.061893997357811	3.9358452606723633	2.99040330122791	1.3161586796858602	0.1881207891521838	0.6987343597081113	Family
Rikenellaceae	10.692697995034994	-1.526714150158383	1.2354639046493379	-1.235741606382026	0.21655462668317463	0.7507227058350054	Family
Clostridiaceae_2	5.63848544096272	-2.7772338801488936	2.351054195646967	-1.181271739839519	0.23749479007212232	0.7702174267498233	Family
Victivallaceae	0.9191283043684793	3.711265629809146	3.2384974356613943	1.1459838099427735	0.2518018510528269	0.7702174267498233	Family
Deferribacteraceae	20.365620889531712	1.9088221133275074	1.8626349895664036	1.0247966585078785	0.3054591434162176	0.8278451822801476	Family
Desulfohalobiaceae	0.645002318855073	3.1866822305767646	3.2579294483166668	0.9781311354741844	0.32800947041662887	0.8278451822801476	Family
f_unclassified_o_unclassified_c_unclassified_Cyanobacteria	0.7659402536403994	3.445137669013055	3.2474959913103736	1.0608597141402267	0.28875365981505174	0.8278451822801476	Family
f_unclassified_o_unclassified_c_unclassified_Proteobacteria	3.7525399771917303	2.3014363654480854	2.38380948022077	0.9654447574539153	0.33432209284390574	0.8278451822801476	Family
f_unclassified_o_unclassified_Bacilli	2.2642446539861205	-1.9003559484248589	2.1152589908460633	-0.8984034374271836	0.3689705045560438	0.8721121016779217	Family
Unknown_Family	0.7238556479561499	-2.6926047513007516	3.2676847146699597	-0.8240099600835291	0.4099338986510541	0.9131393992001897	Family
f_unclassified_Clostridiales	199.30033467862157	-0.5772432849131034	0.7180446614888111	-0.8039100015258568	0.42144895347701067	0.9131393992001897	Family
Christensenellaceae	563.0811539267277	-0.29682761771098126	0.7192315938402266	-0.4127010273924645	0.6798256720205449	0.9423875612202042	Family
Enterobacteriaceae	0.4140106357429238	-1.8686984502257964	3.2994697939401836	-0.5663632543804019	0.5711468687169804	0.9423875612202042	Family
Eubacteriaceae	0.17965671777819658	1.6861736766139608	3.3389710589749098	0.5049979909474356	0.6135602470641159	0.9423875612202042	Family
Lachnospiraceae	5536.399900412504	-0.26388688596975773	0.6524294967395645	-0.4044680494804415	0.685868568324423	0.9423875612202042	Family
Porphyromonadaceae	1.3317350972132302	-0.5300368792560287	2.062998887470671	-0.2569254314556988	0.7972363379423949	0.9423875612202042	Family
Ruminococcaceae	4341.413808710145	-0.264671241385344	0.7070331620558604	-0.37434063292837905	0.7081509052587176	0.9423875612202042	Family
S15-21	0.30637610145615973	2.1157089345772553	3.3214987967946485	0.6369741685949071	0.5241416695654864	0.9423875612202042	Family
Staphylococcaceae	0.18096391198903747	-0.7821357510059139	3.3524751975373794	-0.23330098059500803	0.8155276972097921	0.9423875612202042	Family
f_unclassified_BG.g7	0.69235593529705	-0.8634550764206644	3.075719121904722	-0.28073274645636254	0.7789153903024997	0.9423875612202042	Family
f_unclassified_Bacteroidales	84.66616905933665	0.27876876822218843	0.8529425572745136	0.3268318198507577	0.7437950911553272	0.9423875612202042	Family
f_unclassified_Cytophagales	1.6460966061305724	1.0071502171453084	2.277105739147982	0.4422940049864135	0.658276468560024	0.9423875612202042	Family
f_unclassified_Desulfovibrionales	1.4758080183846587	-1.6328654617213043	2.643126219936898	-0.6177780877071725	0.5367216295647623	0.9423875612202042	Family
f_unclassified_Mollicutes_RF9	4.395939711950618	0.76874664097880685	1.6331204840070732	0.4707225514020785	0.6378388779360793	0.9423875612202042	Family
f_unclassified_o_unclassified_Actinobacteria	0.18831979862891024	-0.7821357510059139	3.3524751975373794	-0.23330098059500803	0.8155276972097921	0.9423875612202042	Family
f_unclassified_o_unclassified_Bacteroidia	0.2714458679835562	-1.2828831778834888	3.3356705434785607	-0.384595289361416	0.7005372847267737	0.9423875612202042	Family
f_unclassified_o_unclassified_Betaproteobacteria	0.2824796979433654	-1.332038686419213	3.332055339001776	-0.3997648750990636	0.6893297038822617	0.9423875612202042	Family
f_unclassified_o_unclassified_Deltaproteobacteria	0.09528630764024539	1.09334095766753	3.3524751975373794	0.32612946949485655	0.7443264014370741	0.9423875612202042	Family
f_unclassified_o_unclassified_Melainabacteria	0.3386262173989133	2.1157089345772557	3.3214987967946485	0.6369741685949072	0.5241416695654864	0.9423875612202042	Family
f_unclassified_o_unclassified_c_unclassified_Bacteroidetes	41.686813590500854	0.24339833282317389	0.813747670448356	0.2991078704889773	0.7648577412539718	0.9423875612202042	Family
f_unclassified_o_unclassified_c_unclassified_Firmicutes	18.344400053006336	0.8879702162211701	1.2116209924074144	0.7328778733495112	0.46363291959157127	0.9423875612202042	Family
f_unclassified_o_unclassified_c_unclassified_p_unclassified_Bacteria	99.54417679387862	-0.29197824574646714	0.8150014306153128	-0.35825488738839184	0.7201525751503475	0.9423875612202042	Family
ratAN060301C	161.39541381752414	0.13641664779174253	0.8061345250799568	0.16922317993787947	0.865621097767917	0.9785281974767757	Family
Alcaligenaceae	19.405372916173405	0.06036798682052477	1.1818509549878642	0.051079187748462464	0.9592624201109904	0.9903859162460275	Family
Bacteroidales_S24-7_group	0.6735553471639112	0.1464860415942582	3.283146624727422	0.044617575252649574	0.964412133584159	0.9903859162460275	Family
Cytophagaceae	0.8171811642801339	0.06049415972330411	2.9579028974029176	0.020451705759651162	0.9836830372290589	0.9903859162460275	Family
Erysipelotrichaceae	41.483756522432195	-0.010991853706878638	0.9122052981484191	-0.012049758677339126	0.9903859162460275	0.9903859162460275	Family
ecb10	8.148524490748152	0.11930330159764449	1.5070630724609924	0.07916277943352795	0.9369031493573236	0.9903859162460275	Family
f_unclassified_Micrococcales	0.752636853141837	-0.12497957012691482	3.2679896593990096	-0.038243563521525595	0.9694934876163603	0.9903859162460275	Family
Bifidobacteriaceae	0	NA	NA	NA	NA	NA	Family
Clostridiales_vadinBB60_group	45.74858896601946	5.380937111572837	1.7863633229479796	3.012229954818398	NA	NA	Family
Corynebacteriaceae	0	NA	NA	NA	NA	NA	Family
Defluviitaleaceae	0	NA	NA	NA	NA	NA	Family
Dermacoccaceae	0	NA	NA	NA	NA	NA	Family
Family_XIII	18.148102123711684	0.6425793900781195	1.5286788737524706	0.4203494933509288	NA	NA	Family
Family_XIV	0	NA	NA	NA	NA	NA	Family
Micrococcaceae	4.864624969979356	-5.4357373610997035	2.96979192186209	-1.8303428334775187	NA	NA	Family
Rhodospirillaceae	248.41819830257376	3.9974523973300395	1.2592100209312163	3.1745716210023702	NA	NA	Family
Rs-D42	0	NA	NA	NA	NA	NA	Family
Veillonellaceae	0	NA	NA	NA	NA	NA	Family
f_unclassified_Verrucomicrobiales	0	NA	NA	NA	NA	NA	Family
f_unclassified_o_unclassified_Alphaproteobacteria	25.768953308991367	7.369602442921792	1.7360885696057722	4.244946123108954	NA	NA	Family
f_unclassified_o_unclassified_Cytophagia	0	NA	NA	NA	NA	NA	Family
f_unclassified_o_unclassified_c_unclassified_Actinobacteria	0	NA	NA	NA	NA	NA	Family
f_unclassified_o_unclassified_c_unclassified_Verrucomicrobia	0	NA	NA	NA	NA	NA	Family
f_unclassified_o_unclassified_c_unclassified_p_unclassified_Eukaryota	0	NA	NA	NA	NA	NA	Family
Akkermansia	173.11651398819555	5.291242726408919	1.684037887557671	3.1419974369357635	0.0016779950475369358	0.04908135514045537	Genus
Clostridium_sensu_stricto_1	37.20558770677506	-8.214824327458931	2.609007756586807	-3.1486392889095294	0.0016403253004907685	0.04908135514045537	Genus
Ruminiclostridium_5	82.92155016839205	-4.803883622273318	1.4615103159872045	-3.286931039572201	0.0010128563366301605	0.04908135514045537	Genus
g_unclassified_Coriobacteriaceae	10.672799142805578	5.111180084490928	1.5233496608047148	3.3552244871941808	7.930060416635775e-4	0.04908135514045537	Genus
Lachnospiraceae_NC2004_group	7.039227869845206	-5.812918204383434	2.233551337988812	-2.6025451510855544	0.009253462968113671	0.1804425278782166	Genus
Parvibacter	10.636507057288215	7.347070409269798	2.807985797643606	2.6164912997192804	0.008883862831925741	0.1804425278782166	Genus
Anaeroplasma	9.150786510222078	-6.191596083096811	2.558243809753945	-2.420252541798323	0.015509731549266045	0.20162651014045857	Genus
Family_XIII_UCG-001	11.781178071124875	4.337978711564967	1.7600219726903397	2.4647298606925947	0.013711658404634631	0.20162651014045857	Genus
g_unclassified_Carnobacteriaceae	3.934603602138987	4.174286992015047	1.7002039452434954	2.455168395352256	0.014081860590734088	0.20162651014045857	Genus
Romboutsia	41.72994280276552	-3.1492286907972282	1.3862242410874843	-2.2718032172967035	0.02309839845906911	0.27025126197110855	Genus
Parasporobacterium	16.135745548005698	-2.3139377505682264	1.085051261260154	-2.132560767572282	0.03296077455812654	0.3505827839364369	Genus
Paraprevotella	5.200159368329091	2.9499532928852554	1.4493222165856487	2.0354019686766636	0.04181044341592591	0.37629399074333314	Genus
g_unclassified_f_unclassified_Lactobacillales	46.88925763223222	1.9009589013136658	0.9193882282193068	2.0676345889216883	0.03867439699411323	0.37629399074333314	Genus
g_unclassified_f_unclassified_Gastranaerophilales	276.1579282426655	2.824385198695161	1.572904907377125	1.7956490474716136	0.07255035012375988	0.6063136403199932	Genus
Candidatus_Arthromitus	2.163473527921223	5.042263753569194	2.9610016643368136	1.702891225729361	0.08858842635569995	0.6909897255744596	Genus
g_unclassified_f_unclassified_o_unclassified_Clostridia	4.901451988170449	2.6697749366544845	1.6156831536704115	1.652412436553201	0.09845050198329933	0.7199192957528763	Genus
Bacteroides	1.6022479395372538	4.6156518842282646	2.9794509894536114	1.5491618759853167	0.12134281155391555	0.7887282751004511	Genus
g_unclassified_f_unclassified_o_unclassified_Mollicutes	2.0777644258536214	-4.053583462395505	2.5745221129876517	-1.5744993767761617	0.11537204549860705	0.7887282751004511	Genus
Ruminococcaceae_UCG-007	2.0288832128329264	-4.020246279029875	2.6713283875078835	-1.5049614633041857	0.1323339846738257	0.8148987477282952	Genus
Acetanaerobacterium	2.1120767101559146	1.8076285659328146	1.9542392127257422	0.9249781470772775	0.3549772747477987	0.8808940781824454	Genus
Acetatifactor	4.584875392291511	-1.0508894175683963	2.0346169935404554	-0.5165047873407044	0.6055018961820611	0.8808940781824454	Genus
Adlercreutzia	5.650340737838177	2.402838821898635	2.3017902989162184	1.0438999690936202	0.2965316725088603	0.8808940781824454	Genus
Anaerofilum	1.387806772117174	2.409758302151093	2.704547160052687	0.8910025078298686	0.3729278248430148	0.8808940781824454	Genus
Anaerofustis	0.21178169081166737	1.9637582581505966	3.3392866574913613	0.588077173232522	0.5564804940431154	0.8808940781824454	Genus
Anaerovorax	1.0740336035565459	-3.10440197032131	3.252450662501679	-0.9544808799446954	0.3398402830976828	0.8808940781824454	Genus
Asaccharospora	4.786712229873021	-0.9337217061816491	1.429160951944899	-0.6533355847086204	0.5135399563151801	0.8808940781824454	Genus
Atopobacter	0.9747290596855134	3.8877364733740873	3.24043058161772	1.1997592219467368	0.2302328654337008	0.8808940781824454	Genus
Bilophila	0.5299993951862569	3.054262278079306	3.2764529010622936	0.9321856197258478	0.3512406058414256	0.8808940781824454	Genus
Blautia	265.89820763377406	2.462829433975051	2.0613675049338953	1.194755145834139	0.23218270972783617	0.8808940781824454	Genus
Butyrivibrio	58.711717960004435	2.3567378993189427	2.390731634349205	0.9857810326588514	0.3242405752755986	0.8808940781824454	Genus
Candidatus_Saccharimonas	0.7069257862384407	-2.4974693760951876	3.2662342135426536	-0.7646326664940415	0.44449031153007545	0.8808940781824454	Genus
Catabacter	5.9155697103065235	1.0468833565764226	2.064408668374396	0.5071105215813608	0.6120772729094088	0.8808940781824454	Genus
Christensenella	0.46532741274212563	-1.8867548951336115	3.2872700599502105	-0.5739579835926801	0.5659962340593243	0.8808940781824454	Genus
Desulfovibrio	0.3249096865618378	2.3227286335254993	3.3241345844594137	0.6987468691503753	0.4847102376559286	0.8808940781824454	Genus
Enterorhabdus	3.443074828625427	3.398307380547243	2.6133896117756144	1.300344719070928	0.19348284759905632	0.8808940781824454	Genus
Faecalitalea	0.8122742164045945	3.622285107041627	3.2497910743935186	1.114620916890057	0.26501290302937336	0.8808940781824454	Genus
Gordonibacter	2.760666885742328	1.7654239724331882	3.1237490898740914	0.5651619005367512	0.5719636483752113	0.8808940781824454	Genus
Intestinimonas	71.45578452173336	1.4166682387135263	2.08988027746892	0.6778705239657417	0.49785379061530705	0.8808940781824454	Genus
Kandleria	0.4873645298427567	2.8759570904723466	3.287143607076181	0.8749106927611316	0.3816225005650773	0.8808940781824454	Genus
Lachnospiraceae_NK4B4_group	1.031649910480384	-3.0441727212822376	3.253576450418792	-0.9356389092656482	0.34945913419296043	0.8808940781824454	Genus
Lachnospiraceae_UCG-003	3.991586100626521	-2.3603190022546667	2.39225677908862	-0.9866495197701475	0.3238144850562488	0.8808940781824454	Genus
Lachnospiraceae_UCG-005	96.28387989565783	1.9814327690690576	2.7664148544489753	0.7162457090925818	0.4738396434416095	0.8808940781824454	Genus
Lachnospiraceae_UCG-010	13.70612786138513	-2.9406299072879034	2.385545419269044	-1.232686614782184	0.21769270762373086	0.8808940781824454	Genus
Lactonifactor	104.6825414375606	-0.6381652094198956	0.8482011492768102	-0.7523748464193964	0.4518256688232231	0.8808940781824454	Genus
Mucispirillum	21.60969808954214	2.1220166176214743	2.1529739262377072	0.9856211409534669	0.3243190598480181	0.8808940781824454	Genus
Oscillibacter	101.66262402902197	-1.1226571431014836	1.2215449155552265	-0.9190469616020663	0.35807100930897523	0.8808940781824454	Genus
Parabacteroides	0.4250324115725681	-1.768817253241799	3.292440487214153	-0.5372359075618268	0.591104670989774	0.8808940781824454	Genus
Pseudoflavonifractor	62.985416392236026	1.0035363707147877	1.6458205171047269	0.6097483658061182	0.5420285102361965	0.8808940781824454	Genus
Roseburia	24.879250968356526	-2.888935987870957	2.5285326257036536	-1.142534590419615	0.25323187647573747	0.8808940781824454	Genus
Ruminiclostridium_1	0.7449028950388736	-2.5780440647846783	3.264058028381968	-0.7898278898131739	0.42962828881045717	0.8808940781824454	Genus
Ruminiclostridium_9	121.28737297005466	-0.6621908336960466	1.2009189197743637	-0.5514034484696629	0.5813571372568971	0.8808940781824454	Genus
Ruminococcaceae_UCG-003	39.205802924835325	-0.740236273797791	1.5507071021085133	-0.4773540230719803	0.6331100478691428	0.8808940781824454	Genus
Ruminococcaceae_UCG-014	576.466249628046	0.5240091489678479	0.8561710081134231	0.6120379503652017	0.5405126491200125	0.8808940781824454	Genus
Ruminococcus_1	813.5051971970577	0.5597853729626153	1.0980747228542067	0.509788051133328	0.6101999577528807	0.8808940781824454	Genus
Ruminococcus_2	384.16898507501566	0.4699427756422207	0.9381910417536681	0.5009030727513695	0.6164393398719124	0.8808940781824454	Genus
Shuttleworthia	144.74389529455314	-1.0168975117678958	2.1121211144746597	-0.481457954659397	0.6301910554529137	0.8808940781824454	Genus
Sporacetigenium	0.4966019300259158	-1.9956460001621845	3.2828506305288863	-0.6079003356423421	0.543253576956735	0.8808940781824454	Genus
Sporobacterium	3.023639154348879	2.8728447666955303	2.642390073389775	1.0872144864706208	0.2769420300908277	0.8808940781824454	Genus
Turicibacter	1.6775683854421222	-3.7414250138147467	3.1495572229930042	-1.1879209517137441	0.23486455434695047	0.8808940781824454	Genus
Tyzzerella	24.49981205906855	-2.407817328551888	2.092620316705314	-1.1506231251461947	0.24988731509007975	0.8808940781824454	Genus
Victivallis	0.9747290596855134	3.8877364733740873	3.24043058161772	1.1997592219467368	0.2302328654337008	0.8808940781824454	Genus
[Eubacterium]_brachy_group	1.4045054815739444	-3.490495408688512	3.2462428406679456	-1.0752416193146872	0.28226656637627323	0.8808940781824454	Genus
[Eubacterium]_coprostanoligenes_group	368.0837177166858	-0.7660867475836732	0.790427932037004	-0.9692050553039019	0.3324428892968076	0.8808940781824454	Genus
g_unclassified_Clostridiaceae_1	0.6727373012523141	-2.4314701838383477	2.929271051504133	-0.8300598138877682	0.4065049663835575	0.8808940781824454	Genus
g_unclassified_Clostridiaceae_2	5.835655054684654	-2.669488946712058	2.750854010410321	-0.9704218895694409	0.3318362420628534	0.8808940781824454	Genus
g_unclassified_DB27	1.179273600152844	4.176845999097943	3.092161946180717	1.3507850079640795	0.17676431190118536	0.8808940781824454	Genus
g_unclassified_Desulfohalobiaceae	0.7013799383929529	3.3976377929153228	3.259136888760112	1.0424961911335677	0.2971816904481358	0.8808940781824454	Genus
g_unclassified_Desulfovibrionaceae	0.42356338162333473	2.73803512763253	3.2963297816923487	0.8306314322187788	0.4061818724065297	0.8808940781824454	Genus
g_unclassified_Family_XIII	0.5783257865304477	-2.2145401098868893	3.2748993580122145	-0.6762162337810167	0.49890336710807187	0.8808940781824454	Genus
g_unclassified_Peptostreptococcaceae	5.272273557090878	-2.5077228066028727	2.731073517542287	-0.9182187116147612	0.35850437439368227	0.8808940781824454	Genus
g_unclassified_Rikenellaceae	3.5670728655075608	-1.6820656406884273	1.600887045808839	-1.0507085088183554	0.29339248686846875	0.8808940781824454	Genus
g_unclassified_Ruminococcaceae	310.3319790154122	-0.9375077779536636	0.7471465085673584	-1.2547843926237705	0.2095570398362737	0.8808940781824454	Genus
g_unclassified_S15-21	0.3249096865618378	2.3227286335254993	3.3241345844594137	0.6987468691503753	0.4847102376559286	0.8808940781824454	Genus
g_unclassified_f_unclassified_Bacteroidales	88.28049096464281	0.4987240385444669	0.9286244776721708	0.5370567441799976	0.5912284185512356	0.8808940781824454	Genus
g_unclassified_f_unclassified_Clostridiales	203.6880159788395	-0.3836974935438162	0.7865713176880815	-0.48781017679565736	0.6256843023268799	0.8808940781824454	Genus
g_unclassified_f_unclassified_Cytophagales	1.7603199134637857	1.2144787305301343	2.3617922969376886	0.5142191089812739	0.6070988091555393	0.8808940781824454	Genus
g_unclassified_f_unclassified_Mollicutes_RF9	4.491619884432548	1.153360821271363	1.7282202141609273	0.6673691302883726	0.5045363789973689	0.8808940781824454	Genus
g_unclassified_f_unclassified_o_unclassified_Bacilli	2.4037112506605833	-1.8074922512675184	2.225477195510603	-0.8121818794251073	0.4166872756354841	0.8808940781824454	Genus
g_unclassified_f_unclassified_o_unclassified_Melainabacteria	0.3764702518311151	2.3402473852897185	3.323040763417764	0.7042487745118006	0.48127786118023763	0.8808940781824454	Genus
g_unclassified_f_unclassified_o_unclassified_c_unclassified_Bacteroidetes	42.817306184468386	0.49324480433801954	0.8575820564271129	0.5751575614734671	0.5651847414349105	0.8808940781824454	Genus
g_unclassified_f_unclassified_o_unclassified_c_unclassified_Cyanobacteria	0.8122742164045945	3.622285107041627	3.2497910743935186	1.114620916890057	0.26501290302937336	0.8808940781824454	Genus
g_unclassified_f_unclassified_o_unclassified_c_unclassified_Firmicutes	19.582734895781698	1.169362872201287	1.325918776850773	0.881926474394362	0.3778165693138186	0.8808940781824454	Genus
g_unclassified_f_unclassified_o_unclassified_c_unclassified_Proteobacteria	4.1103405814209735	2.3743885003091107	2.7330942482459926	0.8687547097334506	0.3849813100727301	0.8808940781824454	Genus
g_unclassified_ratAN060301C	164.96720297346138	0.40075143239740585	0.8567703064873393	0.46774664033402497	0.6399657832949389	0.8808940781824454	Genus
hoa5-07d05_gut_group	6.732100051833965	-1.0462196615586816	1.3400985770221485	-0.7807035090534166	0.43497689629293934	0.8808940781824454	Genus
g_unclassified_f_unclassified_Desulfovibrionales	1.3328969376071516	-1.2613574929323381	2.8044417226851617	-0.4497713333563692	0.6528753300387087	0.8882141117968478	Genus
Lachnospiraceae_FE2018_group	2.149540643007709	-1.2233010402653153	2.8556010290392067	-0.4283865385343786	0.6683697236743749	0.8899658125478823	Genus
Ruminococcaceae_UCG-010	10.024851277835259	-0.6513890361193484	1.5636430246962139	-0.41658423683110213	0.6769825411689019	0.8899658125478823	Genus
g_unclassified_Enterobacteriaceae	0.3304718780173987	-1.4119573287570786	3.3108570045629175	-0.4264627940171273	0.6697706534684322	0.8899658125478823	Genus
Coprococcus_2	1274.9723958930217	-0.3421192297300722	0.8719881702058858	-0.39234388885034316	0.6948041392537343	0.8933196076119442	Genus
g_unclassified_f_unclassified_o_unclassified_Deltaproteobacteria	0.10616342948437794	1.3392835990362908	3.3524751975373794	0.3994909790891475	0.6895314693381178	0.8933196076119442	Genus
g_unclassified_f_unclassified_o_unclassified_Betaproteobacteria	0.29979343606682035	-1.236086090916056	3.321702751418053	-0.37212423368959313	0.70980035404159	0.9026808850311526	Genus
Ruminococcaceae_UCG-005	1086.6906940993242	-0.3590424998903004	1.025385324810466	-0.35015373362854246	0.7262233266329009	0.9136357980220366	Genus
Ruminiclostridium_6	237.07535629252084	0.7304356927182486	2.1701533455423556	0.3365825250176969	0.7364316313478826	0.9166223496564071	Genus
g_unclassified_f_unclassified_o_unclassified_Bacteroidia	0.2650971698394152	-1.0831226370349896	3.332237747685764	-0.32504362504962836	0.7451480547596054	0.9177086569144615	Genus
Ruminococcaceae_NK4A214_group	26.49963498818756	-0.5516672503408596	1.9170017779181316	-0.287776076525068	0.7735181512212029	0.9330064298235128	Genus
g_unclassified_Erysipelotrichaceae	24.94332733994315	0.3216409060744448	1.1108286183643028	0.2895504317741306	0.7721601928055195	0.9330064298235128	Genus
Butyricimonas	0.9781626509104284	0.6243826269049384	2.4162136969827412	0.258413660879681	0.7960876746969592	0.9504312034647371	Genus
g_unclassified_ecb10	8.21317415246775	0.40125431343830986	1.626524366832961	0.24669431434316622	0.805144807096322	0.951534772022926	Genus
Parasutterella	20.341418736263652	0.28499874846742346	1.3010213900915315	0.2190576962361647	0.826605103923875	0.9671279715909337	Genus
Anaerotruncus	19.87679056252115	0.25556375320638985	2.0252199656339136	0.1261906151149344	0.8995810400333647	0.9745461267028117	Genus
Christensenellaceae_R-7_group	545.3999850598343	-0.10931311141967895	0.7515919486809061	-0.1454421000804103	0.8843618269675753	0.9745461267028117	Genus
Erysipelatoclostridium	11.707071414174148	0.18116627331205706	1.1789142731106736	0.15367213498402493	0.877868256826435	0.9745461267028117	Genus
Marvinbryantia	309.02195483868576	-0.26358877365453925	1.3588772366691977	-0.19397541333508023	0.8461951335624109	0.9745461267028117	Genus
g_unclassified_Christensenellaceae	18.376773551704826	0.2524578223476677	1.9981816300654878	0.12634378104026198	0.8994598016452903	0.9745461267028117	Genus
g_unclassified_Staphylococcaceae	0.17673144655961018	-0.536193109637153	3.3524751975373794	-0.15993947100071712	0.8729287553635421	0.9745461267028117	Genus
g_unclassified_f_unclassified_BG.g7	0.641738576205244	-0.43698858429435145	3.057111446523818	-0.14294165977862622	0.8863362566341371	0.9745461267028117	Genus
g_unclassified_f_unclassified_o_unclassified_Actinobacteria	0.19986229071121356	-0.5361931096371532	3.3524751975373794	-0.15993947100071715	0.8729287553635421	0.9745461267028117	Genus
Mangrovibacterium	0.8656645821009045	0.308627426166737	2.951002399403217	0.10458392925371762	0.9167059673622601	0.9752000572582822	Genus
g_unclassified_Bacteroidales_S24-7_group	0.7075382051817256	0.30807266245170656	3.2809119860597282	0.09389848425092687	0.9251897979117037	0.9752000572582822	Genus
g_unclassified_f_unclassified_Micrococcales	0.7069421298485138	0.3103690770762839	3.281046483520252	0.09459453824722631	0.9246368882304631	0.9752000572582822	Genus
Incertae_Sedis	384.13116035098125	-0.1473402142017052	1.8445933821451297	-0.07987679866354021	0.936335242840233	0.978135923324172	Genus
Candidatus_Stoquefichus	1.0029795044679595	-0.09114917342707445	3.2171634537895644	-0.0283321549359601	0.9773972349574706	0.9806328914989806	Genus
Lachnospiraceae_NK4A136_group	1051.1332826557814	-0.035651200337626	0.9195819402858182	-0.03876892180651692	0.9690746230035417	0.9806328914989806	Genus
[Eubacterium]_oxidoreducens_group	2.5533089512806693	-0.12900775210026383	2.039791245849182	-0.0632455661150545	0.949570960869653	0.9806328914989806	Genus
g_unclassified_Lachnospiraceae	1735.2167267880639	-0.023898452531265532	0.6548677971904345	-0.03649355279614688	0.9708888194102331	0.9806328914989806	Genus
g_unclassified_f_unclassified_o_unclassified_c_unclassified_p_unclassified_Bacteria	99.13366237620785	-0.02058474599434076	0.8479654063861858	-0.024275454917515732	0.9806328914989806	0.9806328914989806	Genus
Alistipes	0	NA	NA	NA	NA	NA	Genus
Clostridium_sensu_stricto_14	0	NA	NA	NA	NA	NA	Genus
Clostridium_sensu_stricto_2	0	NA	NA	NA	NA	NA	Genus
Coprococcus_1	5.5453666119928435	-3.623975256500503	2.78867922565343	-1.2995310551185213	NA	NA	Genus
Coprococcus_3	0	NA	NA	NA	NA	NA	Genus
Defluviitaleaceae_UCG-011	0	NA	NA	NA	NA	NA	Genus
Dorea	14.40145597075156	-21.424410977680683	3.2279167196121716	-6.637225442499888	NA	NA	Genus
Family_XIII_AD3011_group	0	NA	NA	NA	NA	NA	Genus
Hydrogenoanaerobacterium	0	NA	NA	NA	NA	NA	Genus
Isobaculum	0	NA	NA	NA	NA	NA	Genus
Lachnoclostridium	3.503393172984472	5.751471406967843	3.206497065659261	1.7936930205128168	NA	NA	Genus
Lachnoclostridium_12	15.988983256897086	-21.51882733165645	3.22771988363289	-6.666881918958965	NA	NA	Genus
Lachnospiraceae_FCS020_group	0	NA	NA	NA	NA	NA	Genus
Lachnospiraceae_UCG-006	8.28074749978148	21.025001318674835	3.199021221516338	6.572323177246375	NA	NA	Genus
Odoribacter	0	NA	NA	NA	NA	NA	Genus
Oscillospira	12.597388655910562	7.463503343116345	3.043665689991715	2.452142943181339	NA	NA	Genus
Papillibacter	0	NA	NA	NA	NA	NA	Genus
Proteinivorax	0	NA	NA	NA	NA	NA	Genus
Rothia	3.8830445667044344	-4.955620810900196	3.2332997906485414	-1.532682130259931	NA	NA	Genus
Ruminococcaceae_UCG-009	0	NA	NA	NA	NA	NA	Genus
Ruminococcaceae_UCG-013	0	NA	NA	NA	NA	NA	Genus
S50_wastewater-sludge_group	0	NA	NA	NA	NA	NA	Genus
Thalassospira	262.83285157524426	4.132281741704744	1.3679484928488646	3.0207875247546268	NA	NA	Genus
Turicella	0	NA	NA	NA	NA	NA	Genus
[Eubacterium]_nodatum_group	2.8919269703188446	-4.530985662863347	3.1258908067771696	-1.449502219668014	NA	NA	Genus
[Eubacterium]_ruminantium_group	0	NA	NA	NA	NA	NA	Genus
g_unclassified_Alcaligenaceae	0	NA	NA	NA	NA	NA	Genus
g_unclassified_Bifidobacteriaceae	0	NA	NA	NA	NA	NA	Genus
g_unclassified_Clostridiales_vadinBB60_group	48.41698268109517	5.596954503520936	2.015435532498933	2.777044670132062	NA	NA	Genus
g_unclassified_Dermacoccaceae	0	NA	NA	NA	NA	NA	Genus
g_unclassified_Rs-D42	0	NA	NA	NA	NA	NA	Genus
g_unclassified_Veillonellaceae	0	NA	NA	NA	NA	NA	Genus
g_unclassified_f_unclassified_Verrucomicrobiales	0	NA	NA	NA	NA	NA	Genus
g_unclassified_f_unclassified_o_unclassified_Alphaproteobacteria	27.523643731844576	7.553853657349371	1.9257238985013088	3.922604721906471	NA	NA	Genus
g_unclassified_f_unclassified_o_unclassified_Cytophagia	0	NA	NA	NA	NA	NA	Genus
g_unclassified_f_unclassified_o_unclassified_c_unclassified_Actinobacteria	0	NA	NA	NA	NA	NA	Genus
g_unclassified_f_unclassified_o_unclassified_c_unclassified_Verrucomicrobia	0	NA	NA	NA	NA	NA	Genus
g_unclassified_f_unclassified_o_unclassified_c_unclassified_p_unclassified_Eukaryota	0	NA	NA	NA	NA	NA	Genus
possible_genus_Sk018	31.355098655451055	1.8624592105855713	3.0662018543371174	0.6074157211636729	NA	NA	Genus
